# Discordant Obesity Severity Classification Between the Edmonton Obesity Staging System and the Lancet Commission Model

**DOI:** 10.64898/2026.03.16.26348463

**Authors:** Tobias Hagemann, Arya M. Sharma, Matthias Blüher, Anne Hoffmann

## Abstract

**Objective:** BMI alone does not capture obesity-related health heterogeneity. The Edmonton Obesity Staging System (EOSS) grades obesity severity based on comorbidities and functional impairment, whereas the Lancet Commission Diagnostic Model for Obesity (DMO) distinguishes preclinical from clinical obesity based on organ dysfunction. We assessed whether both frameworks identify overlapping phenotypes and how they classify obesity severity.

**Methods:** A modified EOSS and DMO were applied to the UK Biobank (N ≈ 411,000). Stage distributions, cross-classification, and the impact of combining BMI with fat distribution on obesity categorization were analyzed.

**Results:** About one quarter of participants were classified with obesity under both frameworks. Most were assigned to advanced stages, with high concordance for established disease. Differences were most pronounced in early stages: DMO captured a broader spectrum of mild/subclinical organ dysfunction, whereas EOSS emphasized established disease with prognostic relevance. Discrepancies reflected differences in operationalization of e.g. metabolic, cardiovascular, and mental health. Obesity thresholds influenced classification, with ∼50% reclassified when BMI was combined with different fat distribution parameters, highlighting sensitivity of early-stage assignment.

**Conclusion:** EOSS and DMO provide complementary perspectives on obesity severity. Integrating EOSS’s prognostic granularity with DMO’s multidimensional approach may improve risk stratification and identify individuals most suitable for intensive interventions.

**STUDY IMPORTANCE:** *What is already known?:*

- BMI alone poorly reflects obesity-related health risk; comorbidities, organ dysfunction, and functional impairments are crucial for precise staging.
- Two major frameworks exist: EOSS focuses on prognostic severity, while DMO identifies early/preclinical obesity—but their agreement and clinical implications were unclear.

*What does this study add?:*

- Demonstrates that EOSS emphasizes established disease and prognostic severity, whereas DMO captures a broader spectrum of early or subclinical organ dysfunction, revealing distinct phenotypes within the same BMI-defined population.
- Highlights that combining BMI with anthropometric measures can reclassify up to ∼50% of individuals, illustrating the sensitivity of early-stage assignment to diagnostic thresholds.

*How might these results change the direction of research or the focus of clinical practice?:*

- Integrating EOSS’s prognostic detail with DMO’s broad, multidimensional approach enables targeted intervention, helping clinicians prioritize patients for intensive obesity management or treatment.
- Provides evidence for harmonizing obesity classification beyond BMI, emphasizing the need for multidimensional assessment in both research cohorts and routine clinical practice.
