## Supplementary material for "Discordant Obesity Severity Classification Between the Edmonton Obesity Staging System and the Lancet Commission Model": Suppl. Tables

### Sheet: Suppl. Table 1
	Underweight (N=1933)	Normal weight (N=134884)	Overweight (N=175792)	Obesity class I (N=71027)	Obesity class II (N=20014)	Obesity class III (N=7795)	Total (N=411445)
Sex
Female	1601 (82.8%)	88437 (65.6%)	82176 (46.7%)	34225 (48.2%)	11852 (59.2%)	5273 (67.6%)	223564 (54.3%)
Male	332 (17.2%)	46447 (34.4%)	93616 (53.3%)	36802 (51.8%)	8162 (40.8%)	2522 (32.4%)	187881 (45.7%)
Age (years)
Mean (SD)	55.39 (8.17)	55.58 (8.18)	56.96 (8.01)	57.07 (7.84)	56.54 (7.80)	55.48 (7.67)	56.47 (8.05)
Smoking (%)
N-Miss	4	322	603	300	99	37	1365
Never	1163 (60.3%)	80465 (59.8%)	94004 (53.7%)	35738 (50.5%)	10175 (51.1%)	4084 (52.6%)	225629 (55.0%)
Previous	401 (20.8%)	40177 (29.9%)	64094 (36.6%)	28263 (40.0%)	7933 (39.8%)	2966 (38.2%)	143834 (35.1%)
Current	365 (18.9%)	13920 (10.3%)	17091 (9.8%)	6726 (9.5%)	1807 (9.1%)	708 (9.1%)	40617 (9.9%)
Diabetes
No	1893 (97.9%)	131666 (97.6%)	164265 (93.4%)	60212 (84.8%)	14842 (74.2%)	4929 (63.2%)	377807 (91.8%)
T1D	13 (0.7%)	736 (0.5%)	1285 (0.7%)	952 (1.3%)	436 (2.2%)	275 (3.5%)	3697 (0.9%)
T2D	27 (1.4%)	2482 (1.8%)	10242 (5.8%)	9863 (13.9%)	4736 (23.7%)	2591 (33.2%)	29941 (7.3%)
Obesity diagnosis (ICD10)
No	1930 (99.8%)	134196 (99.5%)	168391 (95.8%)	57443 (80.9%)	13241 (66.2%)	3573 (45.8%)	378774 (92.1%)
Yes	3 (0.2%)	688 (0.5%)	7401 (4.2%)	13584 (19.1%)	6773 (33.8%)	4222 (54.2%)	32671 (7.9%)
BMI (kg/m2)
Mean (SD)	17.71 (0.75)	22.87 (1.52)	27.29 (1.40)	32.00 (1.39)	36.96 (1.38)	43.77 (3.74)	27.39 (4.76)
Body weight (kg)
Mean (SD)	49.19 (5.32)	64.80 (8.46)	78.70 (9.64)	91.44 (10.78)	103.36 (12.15)	120.08 (16.38)	78.19 (15.90)
Hip circumference (cm)
N-Miss	0	3	6	8	5	14	36
Mean (SD)	86.76 (4.22)	96.21 (4.80)	103.11 (4.83)	110.55 (5.66)	119.50 (6.89)	132.67 (10.46)	103.41 (9.13)
Waist circumference (cm)
N-Miss	0	6	8	13	6	10	43
Mean (SD)	66.25 (5.61)	78.55 (8.09)	90.91 (8.38)	101.56 (8.72)	110.68 (9.65)	121.79 (12.26)	90.13 (13.46)
Waist to hip ratio
N-Miss	0	7	12	15	7	15	56
Mean (SD)	0.76 (0.06)	0.82 (0.07)	0.88 (0.08)	0.92 (0.08)	0.93 (0.09)	0.92 (0.10)	0.87 (0.09)
Waist to height ratio
N-Miss	0	6	8	13	6	10	43
Mean (SD)	0.40 (0.03)	0.47 (0.04)	0.54 (0.04)	0.60 (0.04)	0.66 (0.05)	0.74 (0.06)	0.53 (0.07)
Body fat percentage (%)
N-Miss	0	0	0	0	0	220	220
Mean (SD)	18.75 (5.33)	26.85 (7.06)	31.07 (7.37)	36.26 (7.25)	41.61 (6.73)	46.57 (6.16)	31.32 (8.52)
Total cholesterol [mmol/L]
N-Miss	48	2257	3072	1455	547	278	7657
Mean (SD)	4.75 (0.90)	4.79 (0.90)	4.74 (0.95)	4.61 (0.99)	4.49 (0.99)	4.34 (0.96)	4.71 (0.95)
HDL cholesterol [mmol/L]
N-Miss	48	2257	3072	1455	547	278	7657
Mean (SD)	1.67 (0.37)	1.49 (0.35)	1.30 (0.31)	1.21 (0.28)	1.18 (0.26)	1.16 (0.25)	1.34 (0.34)
LDL cholesterol [mmol/L]
N-Miss	48	2257	3072	1455	547	278	7657
Mean (SD)	1.64 (0.39)	1.76 (0.42)	1.82 (0.45)	1.79 (0.47)	1.73 (0.46)	1.66 (0.45)	1.79 (0.45)
VLDL cholesterol [mmol/L]
N-Miss	48	2257	3072	1455	547	278	7657
Mean (SD)	0.56 (0.19)	0.67 (0.23)	0.76 (0.25)	0.79 (0.25)	0.77 (0.25)	0.75 (0.24)	0.73 (0.25)
HbA1c [mmol/mol]
N-Miss	137	7946	10181	4279	1293	595	24431
Mean (SD)	34.93 (4.49)	34.54 (4.74)	35.56 (5.75)	37.47 (7.78)	39.51 (9.68)	41.68 (11.27)	35.86 (6.42)
Fasting glucose [mmol/L]
N-Miss	51	2510	3405	1600	584	294	8444
Mean (SD)	3.50 (0.89)	3.56 (0.92)	3.67 (1.05)	3.88 (1.38)	4.11 (1.70)	4.32 (1.97)	3.70 (1.15)
Triglycerides (mmol/L)
N-Miss	48	2257	3072	1455	547	278	7657
Mean (SD)	0.88 (0.33)	1.10 (0.48)	1.41 (0.61)	1.59 (0.66)	1.61 (0.66)	1.56 (0.64)	1.35 (0.61)
ALAT (U/L)
N-Miss	136	7247	9621	4083	1316	565	22968
Mean (SD)	17.24 (7.67)	19.02 (10.31)	23.97 (13.41)	28.34 (16.35)	29.48 (17.38)	28.29 (15.88)	23.41 (13.80)
ASAT (U/L)
N-Miss	143	7646	10115	4334	1397	599	24234
Mean (SD)	25.09 (7.51)	24.66 (8.66)	26.06 (9.04)	27.50 (11.17)	27.92 (12.53)	27.25 (11.77)	25.96 (9.63)
GGT [U/L]
N-Miss	137	7300	9647	4043	1314	565	23006
Mean (SD)	25.96 (21.83)	27.53 (28.50)	37.11 (37.09)	44.82 (42.58)	46.77 (43.81)	47.29 (43.18)	35.90 (36.65)

### Sheet: Suppl. Table 2
	EOSS stage 0​	EOSS stage 1​	EOSS stage 2​	EOSS stage 3​	UKBB Field​	Other spedification​
DIABETES​	FG < 5.6 mmol/L	( FG 5.6 - 7 mmol/L ​	FG ≥ 7 mmol/L	n/a​	23470
	AND​	OR	OR
	HbA1c < 6.0 %​	HbA1c 6.0 - 6.5 %​ )	OR​ HbA1c ≥ 6.5 %		30750
	AND	AND	OR
	No CPCSSN Diabetesa	No CPCSSN Diabetesa	CPCSSN Diabetesa		41270 (ICD-10), 20003 (medication)	a diagnosed with T2D ICD10 E11 OR ( self report of antidiabetic medication intake AND NOT diagnosed with ICD10 E13, E28.2, O99.81, O24.92, P70.2, R73.09 ) OR HbA1c > 7%
KIDNEY DISEASE​	eGFRb ≥ 60 mL/min/m2	eGFRb 45 - 60 mL/min/m2	eGFRb 30 - 45 mL/min/m2	eGFR < 30 mL/min/m2​	30700 (Creatinine)	b computed with the CKD EPI Creatinine equation (2021)
	AND	OR	OR
	ACRc < 3 mg/mmol​	ACRc 3 - 30 mg/mmol​	ACRc > 30 mg/mmol​	n/a​	30500 (Urine Microalbumine), 30510 (Urine Cretinine)	c ACR = Urine Microalbumine [mg/L] / Urine Creatinine [µmol/L] * 10^-3
HYPERTENSION​	( BP < 130/85	( BP 130/85 - 140/90	BP >140/90	n/a​	4079 (syst BP), 4080 (dias BP)	mean BP computed over two measurements
	OR	OR	OR​
	BP < 125/75 IF CPCSSN Diabetesa )	BP 125/75 - 130/80 IF CPCSSN Diabetesa ​)	BP > 130/80 IF CPCSSN Diabetes​a		4079 (syst BP), 4080 (dias BP)	mean BP computed over two measurements
	AND	AND	OR
	No CPCSSN hypertensiond	No CPCSSN hypertensiond	CPCSSN hypertensiond		41270 (ICD-10), 20003 (medication)	d diagnosed with hypertension (ICD-10: I10 - I13, I15) OR (self-report of antihypertensive medication AND NOT diagnosed with ICD-10 E11, G25, G43, I21, I25.2, I20, I49, I50, I85, N20, K76.6)
DYSLIPIDEMIA​	HDL > 1.6 mmol/L	( HDL M 1.0-1.6, F 1.3-1.6 mmol/L	( HDL M < 1.0, F < 1.3 mmol/L	n/a​	23406
	AND	OR​	OR​
	LDL < 3.4 mmol/L	LDL 3.4-4.0 mmol/L	LDL > 4.0 mmol/L		23405
	AND	OR	OR
	Total cholesterol < 5.2 mmol/L	Total cholesterol 5.2-6.1 mmol/L	Total cholesterol > 6.1 mmol/L		23400
	AND	OR	OR
	Triglyceride < 1.7 mmol/L	Triglyceride 1.7-2.3 mmol/L​ )	Triglyceride > 2.3 mmol/L​ )		23407
	​ AND	AND	OR
	No Statin use	No Statin use	Statin use		20003
OSTEOARTHRITIS ​	No osteoarthritis​	No osteoarthritis​	No osteoarthritis​	Diagnosed osteoarthritis with ICD10 codes Polyosteoarthritis (M15), Osteoarthritis of hip (M16), Osteoarthritis of hip (M16), Osteoarthritis of knee (M17), Osteoarthritis of first carpometacarpal joint (M18), Other and unspecified osteoarthritis (M19), ​spondylosis (M47), ​ back pain (M54)​	41270 (ICD-10)
LIVER DISEASE​	( ALAT < 50 U/L	( ALAT >= 50 U/L	n/a​	n/a​	30620
	AND	OR
	ASAT < 50 U/L )	ASAT >= 50 U/L )	n/a​	n/a​	30650
	AND	AND
	No record of NASH OR liver disease	No record of NASH OR liver disease	NASH OR liver disease (ICD 10: ​K74.1, K75.81, K76.0, K76.89, K76.9) OR self-report of liver disease​	n/a​	41270, 131668
	AND	AND	AND
	No cirrhosis	No cirrhosis	No cirrhosis	Diagnosis of cirrhosis (ICD 10:​ K74.0, K74.2, K74.60, K74.69)​	41270, 131666
CORONARY HEART​ DISEASE/ CONGESTIVE​ HEART FAILURE​	No	No	No	​ICD 10: I11.0, I11.9, I21, I24.8, I24.9, I25.2, I20, I25.81, I25.5, I25.89, I25.9, I25.10, I50, I60.9​	41270 (ICD-10)
				OR
				(self-)reported diagnosis of angina pectoris, ischemic cardiomyopathy, myocardinal infarction, heart failure , ischemic heart disease	131296, 131306, 131298, 131338
CEREBROVASCULAR​ DISEASE​	No	No	No	ICD10: I61.9, I62.9, I65, I62.3, I66, G45, I67.8. I67.9, I69.90​	41270 (ICD-10)
ACTIVITIES OF DAILY LIVING	No problems walking about	Mild/moderate/severe problems walking about	n/a​	Unability to walk about	29150
	AND	AND		AND
	No problems doing ADLs	No problems doing ADLs	Mild/moderate problems doing ADL	Severe problems OR unability to do ADLs	29152
MENTAL HEALTH	GAD7e Score 0 - 5	GAD7e Score 5- 9	GAD7e Score 10 - 14	GAD7e Score >= 15	20506, 20509, 20520, 20515, 20516, 20505, 20512	e GAD7 = General Anxiety Disorder-7 Score to measure the severity of anxiety based on the sum score of all questionaire answers listed in the "UKBB-Field" column
	AND	AND	AND	OR
	PHQ9f Score 0- 4	PHQ9f Score 5-9	PHQ9f Score 10 - 19	PHQ9f Score >= 20	20507, p20508, 20510, 20511, 20513, 20514, 20517, 20518, 20519	f PHQ9 = Patient Health Questionaire-9 Score to estimate degree of depression severity based on the sum score of all questionaire answers listed in the "UKBB-Field" column

### Sheet: Suppl. Table 3
	Medication class	Active substances / medications
DIABETES DRUGS	Biguanides	Metformin​
	Sulfonylureas	Chlorpropamide, Glimepiride, Glipizide, Glyburide, Tolazamide, Tolbutamide
	Thiazolidinediones (Glitazones)	Rosiglitazone, Pioglitazone
	Dipeptidyl peptidase-4 (DPP-4) inhibitors	Alogliptin, Linagliptin, Saxagliptin, Sitagliptin
	Glucagon-like peptide-1 (GLP-1) agonists	Albiglutide, Dulaglutide, Exenatide, Liraglutide, Lixisenatide
	Sodium-glucose cotransporter 2 (SGLT2) inhibitors	Canagliflozin, Dapagliflozin, Empagliflozin
	Alpha-glucosidase inhibitors	Acarbose​
	Amylin analogs	Pramlintide
	Meglitinide derivates	Nateglinide, Repaglinide
	Insulin	Insulin
ANTIHYPERTENSIVE DRUGS	Angiotensin-converting enzyme (ACE) inhibitors	Captopril, Cilazapril, Enalapril, Fosinopril, Lisinopril, Perindopril, Quinapril, Ramipril, Trandolapril, Benazepril, Moexipril​
	Sartans (angiotensin II receptor blockers - ARBs)	Candesartan, Eprosartan, Fimasartan, Irbesartan, Losartan, Olmesartan, Telmisartan, Valsartan, Azilsartan​
	Beta blockers	Propranolol, Sotalol, Atenolol, Bisoprolol, Celiprolol, Esmolol, Metoprolol, Nebivolol, Nadolol​, Carvedilol, Labetalol
	Alpha blockers	Labetalol, Doxazosin, Moxonidine​
	Diuretics	Acetazolamide, Furosemide, Torasemide, Hydrochlorothiazide, Amiloride, Spironolactone, Triamterene​
	Antihypertensive agents	Methyldopa, Reserpin​e, Clonidine
	Calcium channel blocker	Amlodipine, Verapamil
STATINS	HMG-CoA reductase inhibitor	Rosuvastatin
	HMG-CoA reductase inhibitor	Simvastatin
	HMG-CoA reductase inhibitor	Fluvastatin
	HMG-CoA reductase inhibitor	Atorvastatin
	HMG-CoA reductase inhibitor	Pravastatin
	HMG-CoA reductase inhibitor	Eptastatin

### Sheet: Suppl. Table 4
Disease	Proposed ICD9	Translated ICD10
Other chronic nonalcoholic liver disease	ICD9 - 571.8	K76.0 (Fatty (change of) liver, not elsewhere classified), K76.89 (Other specified diseases of liver)
Unspecified chronic liver disease without mention of alcohol	ICD9 - 571.9	K74.1 (Hepatic sclerosis); K76.9 Liver disease, unspecified
Cirrhosis of liver without mention of alcohol	ICD9 - 571.5	K74.0 (Hepatic fibrosis), K74.2 Hepatic fibrosis with hepatic sclerosis, K74.60 (Unspecified cirrhosis of liver), K74.69 (Other cirrhosis of liver)
Hypertensive heart disease	ICD9- 402*	I11.0 (Hypertensive heart disease with heart failure), I11.9 (Hypertensive heart disease without heart failure)
Acute myocardial infarction	ICD9 - 410*	I21 (Acute myocardial infarction)
Other acute and subacute forms of ischemic heart disease	ICD9 - 411*	I24.9 (Acute ischemic heart disease, unspecified), I24.8 (Other forms of acute ischemic heart disease)
Old myocardial infarction	ICD9 - 412*	I25.2 (Old myocardial infarction)
Angina pectoris	ICD9 - 413*	I20 (Angina pectoris)
Coronary atherosclerosis	ICD9 - 414.0*	I25.81 (Atherosclerosis of other coronary vessels without angina pectoris)
Other specified forms of chronic ischemic heart disease	ICD9 - 414.8*	I25.5 (Ischemic cardiomyopathy), I25.89 (Other forms of chronic ischemic heart disease)
Chronic ischemic heart disease, unspecified	ICD9 - 414.9*	I25.9 (Chronic ischemic heart disease, unspecified)
Cardiovascular disease, unspecified	ICD9 - 429.2*	I25.10 (Atherosclerotic heart disease of native coronary artery without angina pectoris)
Heart failure	ICD9 - 428*	I50 (heart failure)
Subarachnoid hemorrhage	ICD9 - 430*	I60.9 (Nontraumatic subarachnoid hemorrhage, unspecified)
Intracerebral hemorrhage	ICD9 - 431*	I61.9 (Nontraumatic intracerebral hemorrhage, unspecified)
Other and unspecified intracranial hemorrhage	ICD9 - 432*	I62.9 (Nontraumatic intracranial hemorrhage, unspecified)
Occlusion and stenosis of precerebral arteries	ICD9 - 433*	I65 (Occlusion and stenosis of precerebral arteries, not resulting in cerebral infarction), I63.2 (Cerebral infarction due to unspecified occlusion or stenosis of unspecified precerebral arteries)
Occlusion of cerebral arteries	ICD9 - 434*	I66 (Occlusion and stenosis of cerebral arteries, not resulting in cerebral infarction)
Transient cerebral ischemia	ICD9 - 435*	G45 (Transient cerebral ischemic attacks and related syndromes)
Other and illdefined cerebrovascular disease	ICD9 - 437*	I67.8 (Other specified cerebrovascular disease), I67.9 (Cerebrovascular disease, unspecified)
Late effects of cerebrovascular disease	ICD9 - 438*	I69.90 (Unspecified sequelae of unspecified cerebrovascular disease)

### Sheet: Suppl. Table 5
Diagnostic criteria for clinical obesity	Comorbidity	Signs or symptoms	UKBB filed
Central nervous system (increased intracranial pressure)	Idiopathic intracranial hypertension: ICD-10: G93.2 (benign intracranial hypertension)	Loss of vision and/or recurrent headaches (not applicable)
	Peripheral neuropathy: ICD-10: G63.2 (diabetic polyneuropathy)	Visual disturbances due to papilledema: ICD-10: H47.1 (papilledema) ICD-10: H47.3 (other disorders of optic disc)
		Seizures (not applicable)
Respiratory system (reduced lung and/or diaphragm flexibility​)		Hypoventilation: only applicable for ICD-10: E66.2 (morbid (severe) obesity with alveolar hypoventilation)
		Shortness of breath: ICD-10: R06.0 (dyspnoea)
		Wheezing (not applicable)
Upper airways (increased resistance of the upper airways​)	Obstructive sleep apnea or hypopnea: ICD-110: G47.3 (sleep apnea)	Daytime sleepiness (not applicable)
		Snoring (not applicable)
		Morning headaches (not applicable)
		Choking or wheezing during sleep (not applicable)
Metabolism (metabolic syndrome)	Hyperglycemia (not applicable)	Acanthosis nigricans (not applicable)
	Dyslipidemiae: ICD-10: E78 (disorders of lipoprotein metabolism and other lipidaemias)​ ICD-10: E78.3 (hyperchylomicronemia) OR ( Triglycerides < 180 mg/dL AND HDL cholesterol female: < 1.16 mmol/l; male: < 0.91 mmol/l ) OR Fasting blood glucose > 5.5 mmol/l OR HbA1c > 5.7%; Large triglyceride-rich VLDL particles, many small LDL particles (not applicable)	Gout (not applicable)	23407, 23406, 23470, 30750
		Polydipsia or polyuria (not applicable)
Cardiovascular system	Symptomatic HFrEF (due to impaired systolic function of the left ventricle): ICD-10: I51.0​ (cardiac septal defect, acquired)	Chest pain (not applicable)
	Symptomatic HFpEF: ICD-10: I50.0​ (congestive heart failure)	Shortness of breath (not applicable)
	Chronic/recurrent atrial fibrillation (arrhythmia): ICD-10: I48.2 (chronic atrial fibrillation) ICD-10: I48.1 (persistent atrial fibrillation)	Chronic fatigue (not applicable)
	Pulmonary artery hypertension: ICD-10: I27.0​ (primary pulmonary hypertension)	Sweiling of the lower limbs (not applicable)
	Recurrent deep vein thrombosis/pulmonary embolism: ICD-10: I80.28 (phlebitis and thrombophlebitis of other deep vessels of lower extremities) ICD-10: I26 (pulmonary embolism)	Palpitations (not applicable)
	Elevated arterial blood pressure: ICD-10: I10 (essential (primary) hypertension)
	Additionally added: hypertensive heart disease: ICD-10: I11 (hypertensive heart disease with (congestive) heart failure)
	Additionally added: angina pectoris: ICD-10: I20 (angina pectoris)
Renal system	Chronic kidney insufficiency: ICD-10: N17 (acute renal failure) ICD-10: N18 (chronic kidney disease) ICD-10: N19 (unspecified kidney failure)	Microalbuminuria with reduced eGFR: ICD-10: R80 (isolated proteinuria)​
		Presence of small amounts of albumin in the urine (30-300 mg/day) (not applicable)
		Foam in the urine (not applicable)
		Frequent urination (not applicable)
		Fatigue (not applicable)
		eGFR < 90	Documented in Suppl. Table 2
Urinary system	Recurrent/ chronic urinary incontinence: ICD-10: R32 (unspecified urinary incontinence)	Stress urinary incontinence (not applicable)
Musculoskeletal system (chronic knee/hip pain with joint stiffness and limited range of motion)	ICD-10: M47 (spondylosis)	Self-report of pain in the leg, arm, knee, feet, back, or hip of any severity	120026, 120028, 120029, 120030, 120033, 120034
	Osteoarthritis: ICD-10: M15 (polyarthrose) ICD-10: M16 (coxarthrosis) ICD-10: M17 (gonarthrosis) ICD-10: M18 (arthrosis of first carpometacarpal joint) ICD-10: M19 (other arthrosis)	Chronic/ severe knee/ hip pain associated with joint stiffness or limited range of motion (not applicable)
	Obesity-related sarcopenia: ICD-10: M62.5 (muscle wasting and atrophy, not elsewhere classified)	Back pain: ICD-10: M54 (dorsalgia)
Liver (metabolic dysfunction-associated steatotic liver disease)	Hepatic fibrosis: ICD-10: K75.81 (nonalcoholic steatohepatitis) ICD-10: K74 (fibrosis and cirrhosis of liver)	Hepatomegaly (not applicable)
Reproductive system	Female: ICD-10: N97.0 (female infertility associated with anovulation) ICD-10: N91.3 (primary oligomenorrhoea) ICD-10: N91.4 (secondary oligomenorrhoea) ICD-10: N91.5 (oligomenorrhoea, unspecified) ICD-10: E28.2 (polycystic ovarian syndrome)
	Male: ICD-10: N46 (male infertility) ICD-10: E29 (testicular dysfunction) ICD-10: E28.3 (primary ovarian failure) ICD-10: E29.1 (testicular hypofunction) ICD-10: E23.0 (hypopituitarism)
Lymphatic system	Lymphedema of the lower limbs causing chronic pain and/or limited mobility: ICD-10: I89.0 (lymphoedema, not elsewhere classified)	Chronic pain and/or a feeling of tension in the lower limbs (not applicable)
		Thickened/ rough skin and recurrent skin infections (not applicable)
Activities of daily living		Self-reported limitations in usual activities and walking about of any severity	29152, 29150

### Sheet: Suppl. Table 6
	No obesity EOSS stage 0 (N=11449)	No obesity EOSS stage 1 (N=74509)	No obesity EOSS stage 2 (N=126865)	No obesity EOSS stage 3 (N=99786)	No obesity Total (N=312609)	Obesity EOSS stage 0 (N=422)	Obesity EOSS stage 1 (N=8344)	Obesity EOSS stage 2 (N=41776)	Obesity EOSS stage 3 (N=48294)	Obesity Total (N=98836)
BMI category
Underweight	232 (2.0%)	617 (0.8%)	589 (0.5%)	495 (0.5%)	1933 (0.6%)	0 (0.0%)	0 (0.0%)	0 (0.0%)	0 (0.0%)	0 (0.0%)
Normal weight	8375 (73.2%)	41021 (55.1%)	50207 (39.6%)	35281 (35.4%)	134884 (43.1%)	0 (0.0%)	0 (0.0%)	0 (0.0%)	0 (0.0%)	0 (0.0%)
Overweight	2842 (24.8%)	32871 (44.1%)	76069 (60.0%)	64010 (64.1%)	175792 (56.2%)	0 (0.0%)	0 (0.0%)	0 (0.0%)	0 (0.0%)	0 (0.0%)
Obesity class I	0 (0.0%)	0 (0.0%)	0 (0.0%)	0 (0.0%)	0 (0.0%)	355 (84.1%)	6934 (83.1%)	30698 (73.5%)	33040 (68.4%)	71027 (71.9%)
Obesity class II	0 (0.0%)	0 (0.0%)	0 (0.0%)	0 (0.0%)	0 (0.0%)	59 (14.0%)	1141 (13.7%)	8177 (19.6%)	10637 (22.0%)	20014 (20.2%)
Obesity class III	0 (0.0%)	0 (0.0%)	0 (0.0%)	0 (0.0%)	0 (0.0%)	8 (1.9%)	269 (3.2%)	2901 (6.9%)	4617 (9.6%)	7795 (7.9%)
Sex
Female	10080 (88.0%)	40982 (55.0%)	69901 (55.1%)	51251 (51.4%)	172214 (55.1%)	372 (88.2%)	4348 (52.1%)	22086 (52.9%)	24544 (50.8%)	51350 (52.0%)
Male	1369 (12.0%)	33527 (45.0%)	56964 (44.9%)	48535 (48.6%)	140395 (44.9%)	50 (11.8%)	3996 (47.9%)	19690 (47.1%)	23750 (49.2%)	47486 (48.0%)
Age (years)
Mean (SD)	50.88 (7.20)	52.90 (7.76)	56.31 (7.93)	59.63 (7.23)	56.36 (8.11)	51.63 (7.46)	52.64 (7.52)	55.13 (7.83)	59.08 (7.17)	56.83 (7.83)
Smoking (%)
N-Miss	20	156	335	418	929	1	26	149	260	436
Never	7184 (62.9%)	45804 (61.6%)	72857 (57.6%)	49787 (50.1%)	175632 (56.4%)	251 (59.6%)	4801 (57.7%)	22776 (54.7%)	22169 (46.2%)	49997 (50.8%)
Previous	3416 (29.9%)	22021 (29.6%)	41165 (32.5%)	38070 (38.3%)	104672 (33.6%)	148 (35.2%)	2831 (34.0%)	14988 (36.0%)	21195 (44.1%)	39162 (39.8%)
Current	829 (7.3%)	6528 (8.8%)	12508 (9.9%)	11511 (11.6%)	31376 (10.1%)	22 (5.2%)	686 (8.2%)	3863 (9.3%)	4670 (9.7%)	9241 (9.4%)
Diabetes
No	11448 (100.0%)	74473 (100.0%)	121332 (95.6%)	90571 (90.8%)	297824 (95.3%)	422 (100.0%)	8337 (99.9%)	36231 (86.7%)	34993 (72.5%)	79983 (80.9%)
T1D	1 (0.0%)	36 (0.0%)	848 (0.7%)	1149 (1.2%)	2034 (0.7%)	0 (0.0%)	7 (0.1%)	329 (0.8%)	1327 (2.7%)	1663 (1.7%)
T2D	0 (0.0%)	0 (0.0%)	4685 (3.7%)	8066 (8.1%)	12751 (4.1%)	0 (0.0%)	0 (0.0%)	5216 (12.5%)	11974 (24.8%)	17190 (17.4%)
Obesity diagnosis (ICD10)
No	11390 (99.5%)	73992 (99.3%)	125102 (98.6%)	94033 (94.2%)	304517 (97.4%)	393 (93.1%)	7747 (92.8%)	36413 (87.2%)	29704 (61.5%)	74257 (75.1%)
Yes	59 (0.5%)	517 (0.7%)	1763 (1.4%)	5753 (5.8%)	8092 (2.6%)	29 (6.9%)	597 (7.2%)	5363 (12.8%)	18590 (38.5%)	24579 (24.9%)
BMI (kg/m2)
Mean (SD)	23.25 (2.61)	24.58 (2.66)	25.56 (2.60)	25.81 (2.61)	25.32 (2.69)	32.61 (2.61)	32.81 (2.94)	33.74 (3.68)	34.30 (4.14)	33.93 (3.88)
Body weight (kg)
Mean (SD)	63.99 (8.99)	71.10 (11.42)	73.17 (11.56)	73.73 (11.44)	72.52 (11.57)	87.91 (11.07)	93.70 (12.57)	95.83 (14.05)	96.85 (14.85)	96.12 (14.36)
Hip circumference (cm)
N-Miss	0	1	4	4	9	0	0	11	16	27
Mean (SD)	97.26 (6.27)	99.28 (6.01)	100.31 (5.89)	100.54 (5.93)	100.03 (5.99)	113.98 (6.97)	112.90 (7.44)	113.77 (8.79)	114.60 (9.66)	114.10 (9.13)
Waist circumference (cm)
N-Miss	0	0	7	7	14	0	0	9	20	29
Mean (SD)	75.71 (8.06)	82.87 (9.98)	86.23 (10.12)	87.42 (10.22)	85.43 (10.37)	94.76 (9.47)	101.05 (9.98)	104.38 (10.68)	106.31 (11.34)	105.00 (11.07)
Waist to hip ratio
N-Miss	0	1	8	10	19	0	0	12	25	37
Mean (SD)	0.78 (0.06)	0.83 (0.08)	0.86 (0.08)	0.87 (0.08)	0.85 (0.08)	0.83 (0.08)	0.90 (0.09)	0.92 (0.09)	0.93 (0.09)	0.92 (0.09)
Waist to height ratio
N-Miss	0	0	7	7	14	0	0	9	20	29
Mean (SD)	0.46 (0.05)	0.49 (0.05)	0.51 (0.05)	0.52 (0.05)	0.51 (0.05)	0.58 (0.05)	0.60 (0.05)	0.62 (0.06)	0.63 (0.06)	0.62 (0.06)
Body fat percentage (%)
N-Miss	0	0	0	0	0	0	3	57	160	220
Mean (SD)	29.21 (6.86)	27.56 (7.69)	29.68 (7.43)	29.72 (7.56)	29.17 (7.57)	41.71 (5.28)	37.13 (7.86)	38.01 (7.77)	38.40 (7.75)	38.14 (7.77)
Total cholesterol [mmol/L]
N-Miss	951	915	1746	1765	5377	101	222	800	1157	2280
Mean (SD)	4.60 (0.41)	4.77 (0.70)	4.83 (1.03)	4.69 (0.98)	4.76 (0.93)	4.69 (0.36)	4.85 (0.66)	4.64 (1.00)	4.45 (1.02)	4.57 (0.99)
HDL cholesterol [mmol/L]
N-Miss	951	915	1746	1765	5377	101	222	800	1157	2280
Mean (SD)	1.79 (0.16)	1.46 (0.28)	1.33 (0.35)	1.35 (0.34)	1.39 (0.34)	1.76 (0.14)	1.36 (0.24)	1.18 (0.26)	1.19 (0.28)	1.20 (0.27)
LDL cholesterol [mmol/L]
N-Miss	951	915	1746	1765	5377	101	222	800	1157	2280
Mean (SD)	1.52 (0.22)	1.77 (0.34)	1.85 (0.48)	1.77 (0.46)	1.79 (0.44)	1.58 (0.21)	1.85 (0.34)	1.82 (0.47)	1.71 (0.47)	1.77 (0.47)
VLDL cholesterol [mmol/L]
N-Miss	951	915	1746	1765	5377	101	222	800	1157	2280
Mean (SD)	0.46 (0.11)	0.66 (0.19)	0.77 (0.26)	0.72 (0.25)	0.72 (0.25)	0.51 (0.11)	0.74 (0.19)	0.81 (0.26)	0.76 (0.26)	0.78 (0.25)
HbA1c [mmol/mol]
N-Miss	983	4029	7228	6024	18264	65	534	2498	3070	6167
Mean (SD)	33.24 (3.27)	33.87 (3.35)	35.29 (5.67)	36.05 (6.07)	35.12 (5.35)	33.86 (3.34)	34.70 (3.54)	37.72 (8.19)	39.27 (9.36)	38.21 (8.61)
Fasting glucose [mmol/L]
N-Miss	961	1041	1997	1967	5966	101	238	885	1254	2478
Mean (SD)	3.44 (0.64)	3.48 (0.69)	3.66 (1.07)	3.70 (1.10)	3.62 (1.00)	3.58 (0.66)	3.59 (0.68)	3.91 (1.47)	4.07 (1.62)	3.96 (1.51)
Triglycerides (mmol/L)
N-Miss	951	915	1746	1765	5377	101	222	800	1157	2280
Mean (SD)	0.78 (0.23)	1.09 (0.40)	1.38 (0.62)	1.33 (0.60)	1.27 (0.58)	0.90 (0.28)	1.30 (0.44)	1.65 (0.67)	1.60 (0.66)	1.59 (0.66)
ALAT (U/L)
N-Miss	833	3791	6791	5589	17004	53	486	2397	3028	5964
Mean (SD)	16.44 (6.05)	20.04 (10.81)	22.80 (13.10)	22.43 (12.80)	21.79 (12.39)	19.90 (7.95)	26.23 (14.51)	29.58 (17.10)	28.15 (16.33)	28.56 (16.53)
ASAT (U/L)
N-Miss	876	4004	7153	5871	17904	56	512	2560	3202	6330
Mean (SD)	22.98 (5.40)	24.56 (8.04)	25.66 (8.96)	26.13 (9.62)	25.45 (8.90)	23.40 (5.73)	26.08 (9.38)	27.63 (11.83)	27.81 (11.56)	27.57 (11.50)
GGT [U/L]
N-Miss	840	3833	6797	5614	17084	53	489	2373	3007	5922
Mean (SD)	21.79 (15.87)	28.19 (26.16)	34.05 (33.53)	36.25 (39.87)	32.91 (33.91)	29.69 (27.00)	37.90 (32.27)	44.66 (40.52)	47.49 (46.29)	45.41 (42.89)
Total fat mass [g]
N-Miss	9262	60083	104579	87755	261679	380	7077	35758	44206	87421
Mean (SD)	20983.35 (6775.41)	21905.20 (6961.33)	23940.89 (6929.26)	23974.80 (7098.68)	23245.29 (7048.03)	35463.83 (10875.79)	36754.82 (9069.89)	37785.33 (9874.24)	38105.31 (10165.36)	37777.00 (9905.69)
VAT fat mass [g]
N-Miss	10202	66458	114236	92846	283742	400	7675	38463	46042	92580
Mean (SD)	443.52 (407.03)	824.56 (656.01)	1125.48 (775.90)	1161.71 (789.48)	1020.80 (758.33)	1027.73 (651.98)	1924.42 (1011.27)	2195.13 (1102.05)	2251.68 (1159.31)	2182.43 (1118.48)
VAT fat [%]
N-Miss	10202	66458	114236	92846	283742	400	7675	38463	46042	92580
Mean (SD)	0.02 (0.02)	0.04 (0.02)	0.05 (0.03)	0.05 (0.03)	0.04 (0.03)	0.03 (0.02)	0.05 (0.03)	Inf (NaN)	0.06 (0.03)	Inf (NaN)
VAT fat vol [cm3]
N-Miss	10202	66458	114236	92846	283742	400	7675	38463	46042	92580
Mean (SD)	470.14 (431.46)	874.04 (695.37)	1193.02 (822.46)	1231.41 (836.84)	1082.06 (803.83)	1089.41 (691.01)	2039.88 (1071.95)	2326.84 (1168.17)	2386.80 (1228.85)	2313.38 (1185.59)
Body VAT volume
N-Miss	9643	62853	109125	90290	271911	374	7339	37066	45181	89960
Mean (SD)	1.83 (1.11)	2.85 (1.73)	3.59 (1.97)	3.70 (2.03)	3.32 (1.95)	3.44 (1.72)	5.28 (2.36)	6.00 (2.48)	6.19 (2.58)	5.97 (2.52)
Body SAT volume
N-Miss	9643	62850	109126	90291	271910	374	7339	37074	45186	89973
Mean (SD)	5.70 (2.47)	5.71 (2.36)	6.28 (2.37)	6.18 (2.41)	6.07 (2.39)	10.74 (3.67)	10.58 (3.41)	10.58 (3.67)	10.53 (3.61)	10.56 (3.62)
Organ VAT volume
N-Miss	10226	66568	114513	92950	284257	394	7672	38530	46081	92677
Mean (SD)	1.94 (1.21)	2.97 (1.78)	3.74 (1.99)	3.89 (2.07)	3.48 (1.99)	3.28 (1.57)	5.41 (2.24)	6.18 (2.43)	6.36 (2.53)	6.15 (2.46)
Organ SAT volume
N-Miss	10226	66568	114513	92950	284257	394	7672	38530	46081	92677
Mean (SD)	6.94 (3.04)	6.91 (3.05)	7.69 (3.13)	7.59 (3.17)	7.41 (3.13)	12.18 (3.24)	13.38 (4.44)	13.47 (4.69)	13.46 (4.70)	13.45 (4.66)
Albumin [g/L]
N-Miss	1808	10083	16889	13524	42304	87	1116	5417	6628	13248
Mean (SD)	45.28 (2.51)	45.53 (2.51)	45.60 (2.57)	45.16 (2.60)	45.43 (2.57)	44.15 (2.38)	44.81 (2.49)	44.95 (2.60)	44.58 (2.59)	44.76 (2.59)
Bilirubin [µmol/L]
N-Miss	888	4065	7203	5924	18080	57	510	2563	3217	6347
Mean (SD)	9.18 (4.49)	9.51 (4.69)	9.26 (4.48)	9.24 (4.45)	9.31 (4.52)	8.02 (3.67)	8.60 (3.88)	8.69 (4.01)	8.67 (3.96)	8.67 (3.97)
Creatinine [mg/L]
N-Miss	843	3831	6791	5635	17100	53	485	2378	3013	5929
Mean (SD)	65.36 (10.57)	71.02 (13.12)	71.41 (14.17)	73.28 (21.77)	71.69 (16.74)	67.56 (11.61)	73.00 (13.67)	72.73 (14.50)	75.06 (22.57)	73.86 (18.85)
Cystacine C [mg/L]
N-Miss	829	3795	6762	5578	16964	53	486	2373	3002	5914
Mean (SD)	0.80 (0.10)	0.84 (0.11)	0.88 (0.13)	0.92 (0.19)	0.88 (0.15)	0.88 (0.12)	0.90 (0.12)	0.94 (0.14)	1.00 (0.21)	0.97 (0.18)
Microalbumine in urine [mg/L]
N-Miss	9410	58889	91652	70548	230499	321	6029	25170	27927	59447
Mean (SD)	11.72 (6.59)	15.77 (21.44)	24.09 (92.08)	31.14 (134.27)	24.71 (100.89)	11.92 (6.05)	18.20 (30.56)	31.10 (114.67)	41.69 (157.16)	35.77 (135.71)
Diabetes score
N-Miss	1515 (13.2%)	4625 (6.2%)	7726 (6.1%)	6341 (6.4%)	20207 (6.5%)	121 (28.7%)	649 (7.8%)	2378 (5.7%)	2534 (5.2%)	5682 (5.7%)
Score 0	9934 (86.8%)	68815 (92.4%)	109618 (86.4%)	81595 (81.8%)	269962 (86.4%)	301 (71.3%)	7467 (89.5%)	30982 (74.2%)	30439 (63.0%)	69189 (70.0%)
Score 1	0 (0.0%)	1069 (1.4%)	2903 (2.3%)	2480 (2.5%)	6452 (2.1%)	0 (0.0%)	228 (2.7%)	1746 (4.2%)	1819 (3.8%)	3793 (3.8%)
Score 2	0 (0.0%)	0 (0.0%)	6618 (5.2%)	9370 (9.4%)	15988 (5.1%)	0 (0.0%)	0 (0.0%)	6670 (16.0%)	13502 (28.0%)	20172 (20.4%)
Hypertension score
N-Miss	1687 (14.7%)	8193 (11.0%)	6946 (5.5%)	4515 (4.5%)	21341 (6.8%)	113 (26.8%)	1181 (14.2%)	2517 (6.0%)	1802 (3.7%)	5613 (5.7%)
Score 0	9762 (85.3%)	35967 (48.3%)	27310 (21.5%)	20308 (20.4%)	93347 (29.9%)	309 (73.2%)	2696 (32.3%)	4999 (12.0%)	3992 (8.3%)	11996 (12.1%)
Score 1	0 (0.0%)	30349 (40.7%)	21140 (16.7%)	15665 (15.7%)	67154 (21.5%)	0 (0.0%)	4467 (53.5%)	7999 (19.1%)	5574 (11.5%)	18040 (18.3%)
Score 2	0 (0.0%)	0 (0.0%)	71469 (56.3%)	59298 (59.4%)	130767 (41.8%)	0 (0.0%)	0 (0.0%)	26261 (62.9%)	36926 (76.5%)	63187 (63.9%)
Dyslipidemia score
N-Miss	951 (8.3%)	915 (1.2%)	1398 (1.1%)	1259 (1.3%)	4523 (1.4%)	101 (23.9%)	222 (2.7%)	571 (1.4%)	736 (1.5%)	1630 (1.6%)
Score 0	10498 (91.7%)	6684 (9.0%)	7846 (6.2%)	7868 (7.9%)	32896 (10.5%)	321 (76.1%)	403 (4.8%)	737 (1.8%)	1052 (2.2%)	2513 (2.5%)
Score 1	0 (0.0%)	66910 (89.8%)	39774 (31.4%)	40939 (41.0%)	147623 (47.2%)	0 (0.0%)	7719 (92.5%)	9612 (23.0%)	12638 (26.2%)	29969 (30.3%)
Score 2	0 (0.0%)	0 (0.0%)	77847 (61.4%)	49720 (49.8%)	127567 (40.8%)	0 (0.0%)	0 (0.0%)	30856 (73.9%)	33868 (70.1%)	64724 (65.5%)
Liver score
N-Miss	879 (7.7%)	4016 (5.4%)	7009 (5.5%)	5630 (5.6%)	17534 (5.6%)	56 (13.3%)	510 (6.1%)	2457 (5.9%)	2931 (6.1%)	5954 (6.0%)
Score 0	10570 (92.3%)	68968 (92.6%)	113581 (89.5%)	87989 (88.2%)	281108 (89.9%)	366 (86.7%)	7317 (87.7%)	34534 (82.7%)	38923 (80.6%)	81140 (82.1%)
Score 1	0 (0.0%)	1525 (2.0%)	4103 (3.2%)	2668 (2.7%)	8296 (2.7%)	0 (0.0%)	517 (6.2%)	3581 (8.6%)	3030 (6.3%)	7128 (7.2%)
Score 2	0 (0.0%)	0 (0.0%)	2172 (1.7%)	2538 (2.5%)	4710 (1.5%)	0 (0.0%)	0 (0.0%)	1204 (2.9%)	2543 (5.3%)	3747 (3.8%)
Score 3	0 (0.0%)	0 (0.0%)	0 (0.0%)	961 (1.0%)	961 (0.3%)	0 (0.0%)	0 (0.0%)	0 (0.0%)	867 (1.8%)	867 (0.9%)
Kidney score
N-Miss	9410 (82.2%)	58825 (79.0%)	91423 (72.1%)	70101 (70.3%)	229759 (73.5%)	321 (76.1%)	6016 (72.1%)	25085 (60.0%)	27616 (57.2%)	59038 (59.7%)
Score 0	2039 (17.8%)	13812 (18.5%)	29789 (23.5%)	23847 (23.9%)	69487 (22.2%)	101 (23.9%)	2093 (25.1%)	13944 (33.4%)	16019 (33.2%)	32157 (32.5%)
Score 1	0 (0.0%)	1872 (2.5%)	5166 (4.1%)	5142 (5.2%)	12180 (3.9%)	0 (0.0%)	235 (2.8%)	2525 (6.0%)	4032 (8.3%)	6792 (6.9%)
Score 2	0 (0.0%)	0 (0.0%)	487 (0.4%)	572 (0.6%)	1059 (0.3%)	0 (0.0%)	0 (0.0%)	222 (0.5%)	553 (1.1%)	775 (0.8%)
Score 3	0 (0.0%)	0 (0.0%)	0 (0.0%)	124 (0.1%)	124 (0.0%)	0 (0.0%)	0 (0.0%)	0 (0.0%)	74 (0.2%)	74 (0.1%)
Osteoarthritis score
Score 0	11449 (100.0%)	74509 (100.0%)	126865 (100.0%)	31158 (31.2%)	243981 (78.0%)	422 (100.0%)	8344 (100.0%)	41776 (100.0%)	12756 (26.4%)	63298 (64.0%)
Score 3	0 (0.0%)	0 (0.0%)	0 (0.0%)	68628 (68.8%)	68628 (22.0%)	0 (0.0%)	0 (0.0%)	0 (0.0%)	35538 (73.6%)	35538 (36.0%)
Cardiovascular score
Score 0	11449 (100.0%)	74509 (100.0%)	126865 (100.0%)	60590 (60.7%)	273413 (87.5%)	422 (100.0%)	8344 (100.0%)	41776 (100.0%)	26768 (55.4%)	77310 (78.2%)
Score 3	0 (0.0%)	0 (0.0%)	0 (0.0%)	39196 (39.3%)	39196 (12.5%)	0 (0.0%)	0 (0.0%)	0 (0.0%)	21526 (44.6%)	21526 (21.8%)
Cerebrovascular score
Score 0	11449 (100.0%)	74509 (100.0%)	126865 (100.0%)	89898 (90.1%)	302721 (96.8%)	422 (100.0%)	8344 (100.0%)	41776 (100.0%)	43920 (90.9%)	94462 (95.6%)
Score 3	0 (0.0%)	0 (0.0%)	0 (0.0%)	9888 (9.9%)	9888 (3.2%)	0 (0.0%)	0 (0.0%)	0 (0.0%)	4374 (9.1%)	4374 (4.4%)
Activities of daily living score
N-Miss	6621 (57.8%)	43282 (58.1%)	73897 (58.2%)	68953 (69.1%)	192753 (61.7%)	305 (72.3%)	5729 (68.7%)	27515 (65.9%)	36673 (75.9%)	70222 (71.0%)
Score 0	4828 (42.2%)	29038 (39.0%)	36110 (28.5%)	15850 (15.9%)	85826 (27.5%)	117 (27.7%)	2177 (26.1%)	7812 (18.7%)	3406 (7.1%)	13512 (13.7%)
Score 1	0 (0.0%)	2189 (2.9%)	3540 (2.8%)	3325 (3.3%)	9054 (2.9%)	0 (0.0%)	438 (5.2%)	1968 (4.7%)	1807 (3.7%)	4213 (4.3%)
Score 2	0 (0.0%)	0 (0.0%)	13318 (10.5%)	10091 (10.1%)	23409 (7.5%)	0 (0.0%)	0 (0.0%)	4481 (10.7%)	5391 (11.2%)	9872 (10.0%)
Score 3	0 (0.0%)	0 (0.0%)	0 (0.0%)	1567 (1.6%)	1567 (0.5%)	0 (0.0%)	0 (0.0%)	0 (0.0%)	1017 (2.1%)	1017 (1.0%)
Mental health score
N-Miss	7517 (65.7%)	46327 (62.2%)	79916 (63.0%)	69487 (69.6%)	203247 (65.0%)	310 (73.5%)	5953 (71.3%)	29261 (70.0%)	36699 (76.0%)	72223 (73.1%)
Score 0	3932 (34.3%)	22150 (29.7%)	34939 (27.5%)	21108 (21.2%)	82129 (26.3%)	112 (26.5%)	1836 (22.0%)	8682 (20.8%)	7020 (14.5%)	17650 (17.9%)
Score 1	0 (0.0%)	6032 (8.1%)	8318 (6.6%)	5708 (5.7%)	20058 (6.4%)	0 (0.0%)	555 (6.7%)	2732 (6.5%)	2635 (5.5%)	5922 (6.0%)
Score 2	0 (0.0%)	0 (0.0%)	3692 (2.9%)	1786 (1.8%)	5478 (1.8%)	0 (0.0%)	0 (0.0%)	1101 (2.6%)	1209 (2.5%)	2310 (2.3%)
Score 3	0 (0.0%)	0 (0.0%)	0 (0.0%)	1697 (1.7%)	1697 (0.5%)	0 (0.0%)	0 (0.0%)	0 (0.0%)	731 (1.5%)	731 (0.7%)

### Sheet: Suppl. Table 7
	No obesity (N=315209)	Preclinical obesity (N=10005)	Clinical obesity (N=86231)	Total (N=411445)
BMI category
Underweight	1933 (0.6%)	0 (0.0%)	0 (0.0%)	1933 (0.5%)
Normal weight	134884 (42.8%)	0 (0.0%)	0 (0.0%)	134884 (32.8%)
Overweight	175792 (55.8%)	0 (0.0%)	0 (0.0%)	175792 (42.7%)
Obesity class I	2581 (0.8%)	7810 (78.1%)	60636 (70.3%)	71027 (17.3%)
Obesity class II	19 (0.0%)	1728 (17.3%)	18267 (21.2%)	20014 (4.9%)
Obesity class III	0 (0.0%)	467 (4.7%)	7328 (8.5%)	7795 (1.9%)
Sex
Female	172238 (54.6%)	8878 (88.7%)	42448 (49.2%)	223564 (54.3%)
Male	142971 (45.4%)	1127 (11.3%)	43783 (50.8%)	187881 (45.7%)
Age (years)
Mean (SD)	56.33 (8.12)	52.68 (7.64)	57.43 (7.67)	56.47 (8.05)
Smoking (%)
N-Miss	939	27	399	1365
Never	176921 (56.3%)	6188 (62.0%)	42520 (49.5%)	225629 (55.0%)
Previous	105668 (33.6%)	2958 (29.6%)	35208 (41.0%)	143834 (35.1%)
Current	31681 (10.1%)	832 (8.3%)	8104 (9.4%)	40617 (9.9%)
Diabetes
No	300080 (95.2%)	9904 (99.0%)	67823 (78.7%)	377807 (91.8%)
T1D	2078 (0.7%)	8 (0.1%)	1611 (1.9%)	3697 (0.9%)
T2D	13051 (4.1%)	93 (0.9%)	16797 (19.5%)	29941 (7.3%)
Obesity diagnosis (ICD10)
No	306685 (97.3%)	10005 (100.0%)	62084 (72.0%)	378774 (92.1%)
Yes	8524 (2.7%)	0 (0.0%)	24147 (28.0%)	32671 (7.9%)
BMI (kg/m2)
Mean (SD)	25.37 (2.73)	33.29 (3.26)	34.09 (3.96)	27.39 (4.76)
Body weight (kg)
Mean (SD)	72.72 (11.75)	89.32 (11.92)	96.88 (14.55)	78.19 (15.90)
Hip circumference (cm)
N-Miss	9	1	26	36
Mean (SD)	100.09 (6.02)	114.45 (8.10)	114.27 (9.27)	103.41 (9.13)
Waist circumference (cm)
N-Miss	16	0	27	43
Mean (SD)	85.56 (10.45)	98.09 (9.63)	105.90 (11.05)	90.13 (13.46)
Waist to hip ratio
N-Miss	21	1	34	56
Mean (SD)	0.85 (0.08)	0.86 (0.08)	0.93 (0.09)	0.87 (0.09)
Waist to height ratio
N-Miss	16	0	27	43
Mean (SD)	0.51 (0.05)	0.60 (0.05)	0.63 (0.06)	0.53 (0.07)
Body fat percentage (%)
N-Miss	0	6	214	220
Mean (SD)	29.12 (7.55)	42.36 (5.46)	38.09 (7.56)	31.32 (8.52)
Total cholesterol [mmol/L]
N-Miss	5416	368	1873	7657
Mean (SD)	4.76 (0.93)	4.77 (0.90)	4.55 (1.00)	4.71 (0.95)
HDL cholesterol [mmol/L]
N-Miss	5416	368	1873	7657
Mean (SD)	1.38 (0.34)	1.30 (0.31)	1.20 (0.27)	1.34 (0.34)
LDL cholesterol [mmol/L]
N-Miss	5416	368	1873	7657
Mean (SD)	1.79 (0.44)	1.82 (0.42)	1.76 (0.47)	1.79 (0.45)
VLDL cholesterol [mmol/L]
N-Miss	5416	368	1873	7657
Mean (SD)	0.72 (0.25)	0.76 (0.22)	0.78 (0.26)	0.73 (0.25)
HbA1c [mmol/mol]
N-Miss	18417	764	5250	24431
Mean (SD)	35.13 (5.38)	34.25 (2.89)	38.72 (8.94)	35.86 (6.42)
Fasting glucose [mmol/L]
N-Miss	6006	390	2048	8444
Mean (SD)	3.62 (1.00)	3.52 (0.66)	4.01 (1.57)	3.70 (1.15)
Triglycerides (mmol/L)
N-Miss	5416	368	1873	7657
Mean (SD)	1.28 (0.58)	1.33 (0.51)	1.62 (0.66)	1.35 (0.61)
ALAT (U/L)
N-Miss	17138	637	5193	22968
Mean (SD)	21.87 (12.47)	23.96 (14.33)	29.02 (16.66)	23.41 (13.80)
ASAT (U/L)
N-Miss	18049	671	5514	24234
Mean (SD)	25.48 (8.91)	24.61 (8.11)	27.86 (11.83)	25.96 (9.63)
GGT [U/L]
N-Miss	17206	638	5162	23006
Mean (SD)	33.01 (33.94)	33.60 (31.84)	46.80 (43.99)	35.90 (36.65)
Total fat mass [g]
N-Miss	263883	8963	76254	349100
Mean (SD)	23294.62 (7068.63)	37814.05 (9226.83)	38096.10 (9939.58)	25905.96 (9493.64)
VAT fat mass [g]
N-Miss	286121	9462	80739	376322
Mean (SD)	1030.42 (766.90)	1445.58 (785.37)	2251.12 (1129.99)	1227.71 (944.97)
VAT fat [%]
N-Miss	286121	9462	80739	376322
Mean (SD)	0.04 (0.03)	0.04 (0.02)	Inf (NaN)	Inf (NaN)
VAT fat vol [cm3]
N-Miss	286121	9462	80739	376322
Mean (SD)	1092.24 (812.92)	1532.34 (832.52)	2386.20 (1197.78)	1301.38 (1001.67)
Body VAT volume
N-Miss	274207	9194	78470	361871
Mean (SD)	3.35 (1.97)	4.25 (1.88)	6.14 (2.53)	3.80 (2.30)
Body SAT volume
N-Miss	274206	9195	78482	361883
Mean (SD)	6.07 (2.39)	11.67 (3.21)	10.59 (3.62)	6.87 (3.17)
Organ VAT volume
N-Miss	286657	9461	80816	376934
Mean (SD)	3.51 (2.01)	4.43 (1.87)	6.31 (2.47)	3.96 (2.32)
Organ SAT volume
N-Miss	286657	9461	80816	376934
Mean (SD)	7.42 (3.13)	14.74 (4.17)	13.50 (4.65)	8.49 (4.16)
Albumin [g/L]
N-Miss	42635	1450	11467	55552
Mean (SD)	45.43 (2.57)	44.50 (2.51)	44.76 (2.60)	45.27 (2.59)
Bilirubin [µmol/L]
N-Miss	18218	675	5534	24427
Mean (SD)	9.32 (4.52)	8.03 (3.77)	8.70 (3.95)	9.16 (4.40)
Creatinine [mg/L]
N-Miss	17222	639	5168	23029
Mean (SD)	71.80 (16.87)	65.64 (9.56)	74.48 (19.10)	72.21 (17.29)
Cystacine C [mg/L]
N-Miss	17090	630	5158	22878
Mean (SD)	0.88 (0.15)	0.90 (0.12)	0.98 (0.19)	0.90 (0.17)
Microalbumine in urine [mg/L]
N-Miss	232153	6904	50889	289946
Mean (SD)	24.97 (102.80)	20.47 (45.98)	36.81 (138.34)	28.30 (113.47)
Central nervous system score
Score 0	314332 (99.7%)	10005 (100.0%)	85383 (99.0%)	409720 (99.6%)
Score 1	877 (0.3%)	0 (0.0%)	848 (1.0%)	1725 (0.4%)
Upper respiratory system score
Score 0	311692 (98.9%)	10005 (100.0%)	81004 (93.9%)	402701 (97.9%)
Score 1	3517 (1.1%)	0 (0.0%)	5227 (6.1%)	8744 (2.1%)
Respiratory system score
Score 0	299100 (94.9%)	10005 (100.0%)	59540 (69.0%)	368645 (89.6%)
Score 1	16109 (5.1%)	0 (0.0%)	26691 (31.0%)	42800 (10.4%)
Cardiovascular system score
Score 0	223448 (70.9%)	10005 (100.0%)	36604 (42.4%)	270057 (65.6%)
Score 1	91761 (29.1%)	0 (0.0%)	49627 (57.6%)	141388 (34.4%)
Metabolism score
N-Miss	12124 (3.8%)	934 (9.3%)	2543 (2.9%)	15601 (3.8%)
Score 0	129592 (41.1%)	9071 (90.7%)	20443 (23.7%)	159106 (38.7%)
Score 1	173493 (55.0%)	0 (0.0%)	63245 (73.3%)	236738 (57.5%)
Kidney score
Score 0	258757 (82.1%)	10005 (100.0%)	61855 (71.7%)	330617 (80.4%)
Score 1	56452 (17.9%)	0 (0.0%)	24376 (28.3%)	80828 (19.6%)
Urinary system score
Score 0	311293 (98.8%)	10005 (100.0%)	83971 (97.4%)	405269 (98.5%)
Score 1	3916 (1.2%)	0 (0.0%)	2260 (2.6%)	6176 (1.5%)
Liver score
Score 0	314398 (99.7%)	10005 (100.0%)	85485 (99.1%)	409888 (99.6%)
Score 1	811 (0.3%)	0 (0.0%)	746 (0.9%)	1557 (0.4%)
Muscle score
Score 0	208500 (66.1%)	10005 (100.0%)	42055 (48.8%)	260560 (63.3%)
Score 1	106709 (33.9%)	0 (0.0%)	44176 (51.2%)	150885 (36.7%)
Reproduction score
Score 0	314553 (99.8%)	10005 (100.0%)	85744 (99.4%)	410302 (99.7%)
Score 1	656 (0.2%)	0 (0.0%)	487 (0.6%)	1143 (0.3%)
Lymphatic system score
Score 0	314627 (99.8%)	10005 (100.0%)	85407 (99.0%)	410039 (99.7%)
Score 1	582 (0.2%)	0 (0.0%)	824 (1.0%)	1406 (0.3%)
Activities of daily living score
Score 0	280877 (89.1%)	10005 (100.0%)	71431 (82.8%)	362313 (88.1%)
Score 1	34332 (10.9%)	0 (0.0%)	14800 (17.2%)	49132 (11.9%)
